# Pooled RNA: extraction free testing of saliva for SARS-CoV-2 detection

**DOI:** 10.1101/2022.01.16.22269390

**Authors:** Orchid M. Allicock, Devyn Yolda-Carr, John A. Todd, Anne L. Wyllie

**Affiliations:** Department of Epidemiology of Microbial Diseases, Yale School of Public Health, New Haven, CT 06510, USA; Flambeau Diagnostics, Madison WI 53719, USA

**Author notes:** These authors contributed equally to this article (Orchid M. Allicock, Devyn Yolda-Carr).

**Keywords:** SARS-CoV-2, pooling, real-time RT-PCR, surveillance testing

## Abstract

The key to limiting SARS-CoV-2 spread is to identify virus-infected individuals (both symptomatic and asymptomatic) and isolate them from the general population. Hence, routine weekly testing for SARS-CoV-2 in all asymptomatic (capturing both infected and non-infected) individuals is considered critical in situations where a large number of individuals congregate such as schools, prisons, aged care facilities and industrial workplaces. Such testing is hampered by operational issues such as cost, test availability, access to healthcare workers and throughput. We developed the SalivaDirect RT-qPCR assay to increase access to SARS-CoV-2 testing via a low-cost, streamlined protocol using self-collected saliva. To expand the single sample testing protocol, we explored multiple extraction-free pooled saliva testing workflows prior to testing with the SalivaDirect assay. A pool size of five, with or without heat inactivation at 65°C for 15 minutes prior to testing resulted in a positive agreement of 98% and 89%, respectively, and an increased Ct value shift of 1.37 and 1.99 as compared to individual testing of the positive clinical saliva specimens. Applying this shift in Ct value to 316 individual, sequentially collected, SARS-CoV-2 positive saliva specimen results reported from six clinical laboratories using the original SalivaDirect assay, 100% of the samples would have been detected (Ct value >45) had they been tested in the 1:5 pool strategy. The availability of multiple pooled testing workflows for laboratories can increase test turnaround time, permitting results in a more actionable time frame while minimizing testing costs and changes to laboratory operational flow.
