## Supplemental tables for "Pooled RNA: extraction free testing of saliva for SARS-CoV-2 detection"

### Sheet: Tab. S1
Table S1
Original Ct*	Replicates	Work flow A		Work flow C		Work flow E		Work flow B		Work flow D
		N1	RP	N1	RP	N1	RP	N1	RP	N1	RP
25	1	27	27.73	26.84	28.01	28.68	27.97	27.05	25.51	26.83	27.15
	2	27.3	27.59	27.26	27.23	28.53	27.63	26.93	26.48	27.12	27.3
36	1	37.82	27.39	39.04	28.17	36.87	28.9	37.22	25.88	39.5	27.82
	2	45	27.62	45	27.57	45	28.85	36.66	26.22	38.01	27.95
29	1	37.13	27.55	45	26.78	45	28.84	45	27.08	45	28.55
	2	45	27.65	38.8	28.24	45	29.78	45	27.9	45	28.01
24	1	27.3	26.08	27.08	26.66	29.09	26.45	26.51	24.95	27.41	25.55
	2	27.12	26.06	26.7	27	30.44	26.61	27.05	25.09	27.02	25.99
27	1	30.13	26.82	30.25	27.4	34.37	29.19	29.85	26.61	30.56	27.15
	2	29.47	25.91	29.85	27.35	33.09	29.29	30.12	27.29	30.34	27.73

### Sheet: Tab. S2 
Table S2
	Undiluted	Workflow A			Workflow B			Workflow C			Workflow D
Pool #	N1 Ct value	N1 Ct value	Difference	RP Ct value	N1 Ct value	Difference	RP Ct value	N1 Ct value	Difference	RP Ct value	N1 Ct value	Difference	RP Ct value
1	22.98	23.778	-0.798	24.5109	24.7464	-1.7664	24.4934	24.7663	-1.7863	24.719	24.6713	-1.6913	24.2477
		24.9295	-1.9495	24.8699	25.0932	-2.1132	25.0736	24.397	-1.417	24.614	24.191	-1.211	24.0455
2	24	27.298	-3.298	26.0766	26.5122	-2.5122	24.9482	27.0797	-3.0797	26.6609	27.4109	-3.4109	24.9482
		27.1159	-3.1159	26.0621	27.0531	-3.0531	25.0899	26.6954	-2.6954	27.0024	27.0227	-3.0227	25.0899
3	24.6611	28.1343	-3.4732	25.4802	26.9321	-2.271	25.3164	28.607	-3.9459	26.0126	27.9183	-3.2572	25.1582
		28.1845	-3.5234	26.071	28.0484	-3.3873	25.6589	28.7989	-4.1378	25.518	27.6493	-2.9882	25.4839
4	24.86	28.0798	-3.2198	25.8954	26.7	-1.84	25.4128	29.0289	-4.1689	26.4514	26.8673	-2.0073	25.7447
		27.9558	-3.0958	25.7338	27.556	-2.696	25.3601	28.5162	-3.6562	26.0907	27.6679	-2.8079	25.778
5	25	27.0017	-2.0017	27.7297	27.0507	-2.0507	25.5088	26.8429	-1.8429	28.007	26.8301	-1.8301	25.5088
		27.2964	-2.2964	27.5912	26.9335	-1.9335	26.4777	27.2613	-2.2613	27.2299	27.1152	-2.1152	26.4777
6	26.9009	29.3449	-2.444	23.7066	29.1742	-2.2733	22.6865	29.6323	-2.7314	23.1841	29.0649	-2.164	23.2208
		30.0414	-3.1405	24.0254	29.1042	-2.2033	23.2427	29.1209	-2.22	22.3792	28.8914	-1.9905	23.3197
7	27	30.1266	-3.1266	26.8245	29.8501	-2.8501	26.6143	30.2531	-3.2531	27.3988	30.5585	-3.5585	26.6143
		29.4696	-2.4696	25.9079	30.1177	-3.1177	27.2908	29.8529	-2.8529	27.3466	30.3368	-3.3368	27.2908
8	30	NA*	NA	NA	30.329	-0.329	27.1293	31.7798	-1.7798	27.6609	31.0139	-1.0139	28.0573
		NA	NA	NA	30.5038	-0.5038	27.1267	31.9605	-1.9605	27.1823	31.3728	-1.3728	28.1314
9	30	32.4685	-2.4685	25.7431	31.9721	-1.9721	25.8349	29.1311	0.8689	27.2155	30.4986	-0.4986	24.7834
		32.282	-2.282	25.857	31.7262	-1.7262	26.1289	29.1352	0.8648	26.6429	29.4638	0.5362	26.8058
10	30.92	34.2866	-3.3666	26.494	33.2794	-2.3594	25.8012	33.4375	-2.5175	26.6227	33.0013	-2.0813	25.7808
		35.3803	-4.4603	26.4195	33.0302	-2.1102	25.4063	34.3348	-3.4148	26.2452	31.4588	-0.5388	24.7787
11	32	35.0012	-3.0012	23.4683	36.8644	-4.8644	26.4524	39.9945	-7.9945	25.299	40.0879	-8.0879	26.323
		33.8028	-1.8028	23.0785	37.7093	-5.7093	26.173	36.9033	-4.9033	25.1701	39.3884	-7.3884	26.5374
12	32.4337	37.415	-4.9813	26.6095	36.3609	-3.9272	27.1137	38.6746	-6.2409	28.707	36.18	-3.7463	29.4309
		37.6821	-5.2484	27.1245	35.4347	-3.001	27.7226	37.5636	-5.1299	28.1801	34.6671	-2.2334	28.1227
13	33	NA	NA	NA	34.7766	-1.7766	25.1816	36.0957	-3.0957	24.0405	36.286	-3.286	26.3407
		NA	NA	NA	34.6832	-1.6832	25.0228	35.7207	-2.7207	24.056	35.9589	-2.9589	26.1009
14	33	NA	NA	NA	34.7261	-1.7261	25.1431	37.4408	-4.4408	25.0805	ND	ND	26.4681
		NA	NA	NA	36.7939	-3.7939	25.6426	ND	ND	25.1359	ND	ND	27.6632
15	33.3	33.9785	-0.6785	25.8497	35.2577	-1.9577	24.1722	35.1894	-1.8894	25.6513	35.222	-1.922	25.8062
		35.3605	-2.0605	25.9804	35.0793	-1.7793	25.4468	35.3765	-2.0765	26.0172	36.4183	-3.1183	26.2147				17
16	35.69	37.4903	-1.8003	25.3206	36.3258	-0.6358	24.4132	38.2594	-2.5694	24.4729	ND	ND	24.6174
		36.1101	-0.4201	23.9467	36.3447	-0.6547	24.5331	43.9415	-8.2515	24.7707	38.3545	-2.6645	25.6571
17	36.5	39.2666	-2.7666	25.02	38.4218	-1.9218	28.4296	38.3177	-1.8177	25.5681	ND	ND	29.1243
		37.3384	-0.8384	24.4509	37.4362	-0.9362	28.1367	38.6754	-2.1754	26.3414	ND	ND	27.4898
18	36.53	38.7469	-2.2169	23.1557	37.3633	-0.8333	26.0719	ND	ND	23.8342	ND	ND	25.1114
		36.6958	-0.1658	24.7783	35.3741	1.1559	25.4303	ND	ND	23.7658	ND	ND	24.9961
19	36.64	36.4329	0.2071	25.4197	36.0716	0.5684	28.109	ND	ND	25.095	ND	ND	26.6469
		37.8546	-1.2146	25.5464	35.8919	0.7481	27.5013	ND	ND	25.2847	ND	ND	26.6855
20	37.24	37.5803	-0.3403	24.8051	38.7224	-1.4824	28.4278	ND	ND	25.6401	ND	ND	26.3852
		38.1591	-0.9191	25.3481	ND	ND	28.5709	39.1918	-1.9518	25.7158	38.9595	-1.7195	27.2034
21	37.7	ND**	ND	26.1736	34.9688	2.7312	26.2131	ND	ND	25.6308	ND	ND	26.6885
		38.7996	-1.0996	25.8308	34.8935	2.8065	26.1998	ND	ND	26.0532	ND	ND	27.2776
22	38	ND	ND	25.4541	37.1313	0.8687	25.923	37.6654	0.3346	24.8207	ND	ND	26.3021
		37.5587	0.4413	25.1105	37.305	0.695	26.0808	39.6789	-1.6789	27.6609	ND	ND	26.3637
23	38.1044	35.7577	2.3467	25.662	37.9368	0.1676	25.7241	38.6056	-0.5012	26.045	ND	ND	25.5602
		38.0122	0.0922	26.2885	37.3443	0.7601	25.5197	ND	ND	26.163	38.8254	-0.721	24.483
24	38.54	39.2666	-0.7266	25.02	38.3311	0.2089	29.3231	ND	ND	25.0968	ND	ND	26.0633
		ND	ND	26.12	37.2918	1.2482	26.1745	ND	ND	24.8311	ND	ND	24.8928
25	39.43	ND	ND	24.8234	39.8439	-0.4139	27.1533	ND	ND	26.4056	ND	ND	26.7861
		ND	ND	26.0941	38.4084	1.0216	28.1141	41.0197	-1.5897	26.2461	ND	ND	27.6623
* NA, not available
** ND, not detected

### Sheet: Tab. S3
Table S3
Workflow A												Workflow B
Houston, TX		San Marco, TX		Oakland, CA		Santa Ana, CA		Minnesota, MN		Bellevue, WA		WA
N1 CT value	Shift	N1 CT value	Shift	N1 CT value	Shift	N1 CT value	Shift	N1 CT value	Shift	N1 CT value	Shift	N1 CT value	Shift
15.993	17.9859	15.9	17.871	22	23.9429	15.379	17.3719	14.429	16.4219	19.2	21.2192	21.1	22.5013
16.201	18.1939	16.5	18.4722	23	24.9429	17.347	19.3399	14.971	16.9639	20	22.0234	22.1	23.4656
17.858	19.8509	17	19.0305	25	26.9729	19.832	21.8249	15.203	17.1959	21.4	23.3623	22.2	23.6061
21.035	23.0279	17.3	19.3287	26.2	28.1749	20.4	22.3499	15.216	17.2089	21.5	23.4514	22.9	24.2863
21.303	23.2959	19.6	21.5958	26.4	28.4389	21.2	23.2299	15.279	17.2719	21.7	23.6971	23.2	24.6137
21.502	23.4949	19.9	21.8939	26.8	28.7569	21.33	23.3229	15.401	17.3939	22	24.0059	23.6	24.9221
21.942	23.9349	22.5	24.5109	27	29.0352	22.126	24.1189	15.407	17.3999	22.1	24.0513	24.7	26.1042
22.518	24.5109	22.7	24.738	28.8	30.7829	22.185	24.1779	15.815	17.8079	22.235	24.2279	25	26.4129
22.848	24.8409	23.2	25.1703	28.8	30.8229	22.213	24.2059	15.934	17.9269	25.0418	27.0347	25.2	26.5853
23.001	24.9939	23.7	25.7193	28.9	30.9229	22.4	24.3869	15.964	17.9569	25.9	27.8802	25.3	26.6616
23.185	25.1779	24.3	26.2669	30.8	32.8329	22.511	24.5039	15.996	17.9889	26.1	28.0616	26.2	27.5258
23.508	25.5009	24.6	26.5864	31	33.0029	22.697	24.6899	16.252	18.2449	26.2	28.2043	27.5	28.84
23.592	25.5849	24.9	26.9291	31.4	33.4179	23.3	25.3079	16.28	18.2729	26.4	28.4052	28	29.392
24.351	26.3439	26.5	28.4818	32.5	34.4629	23.541	25.5339	16.488	18.4809	26.5	28.4951	29.1	30.4848
24.931	26.9239	27.4	29.3769	32.5	34.4429	23.6	25.6139	16.994	18.9869	26.6	28.6031	29.4	30.7823
25.092	27.0849	27.4	29.4006	33.4	35.4155	24.2	26.2179	17.113	19.1059	26.7	28.7345	29.4	30.7933
25.196	27.1889	27.6	29.558	34.2	36.1729	24.262	26.2549	17.562	19.5549	27.1	29.0569	29.8	31.2077
25.642	27.6349	28.1	30.0571	35.6	37.5609	24.6	26.6249	17.594	19.5869	27.5	29.4618	30	31.4166
25.883	27.8759	28.3	30.2564	37.3	39.2629	24.691	26.6839	17.868	19.8609	27.7	29.738	30.1	31.4235
25.938	27.9309	29.8	31.7765	39.8	41.7996	25.445	27.4379	18.035	20.0279	27.7	29.6441	30.7	32.0511
26.292	28.2849	29.9	31.8938			25.864	27.8569	18.286	20.2789	28	30.0138	31	32.392
26.336	28.3289	30.1	32.1005			26.241	28.2339	18.303	20.2959	28.1	30.1399	31.1	32.4225
26.957	28.9499	31.4	33.4227			26.3	28.2429	18.336	20.3289	28.5	30.4779	31.1	32.4614
27.128	29.1209	31.9	33.8526			26.8	28.8059	18.672	20.6649	28.5	30.5072	31.2	32.5414
27.284	29.2769	32.2	34.198			26.8	28.7729	18.718	20.7109	29.2	31.2265	31.4	32.8153
27.502	29.4949	32.4	34.3833			26.915	28.9079	19.037	21.0299	29.2	31.1453	31.7	33.0231
27.532	29.5249	32.5	34.4485			27.264	29.2569	19.16	21.1529	30	32.0073	32	33.3544
28.209	30.2019	33.4	35.4164			27.3	29.3229	19.334	21.3269	31.1	33.0487	32.3	33.709
29.085	31.0779	33.7	35.6719			27.449	29.4419	19.339	21.3319	31.3	33.2936	32.3	33.6819
29.237	31.2299	33.9	35.9083			27.5	29.5279	19.437	21.4299	31.9	33.8929	32.6	33.9434
29.579	31.5719	34.6	36.5707			27.8	29.7939	19.467	21.4599	32.4	34.4134	32.8	34.1782
30.697	32.6899	36.1	38.0909			28	30.0079	19.637	21.6299	32.5	34.4828	32.8	34.1747
31.298	33.2909	36.3	38.2931			28.211	30.2039	19.638	21.6309	32.9	34.9094	33.1	34.4327
31.467	33.4599	36.8	38.7923			28.256	30.2489	19.647	21.6399	33.6	35.6364	33.1	34.4768
31.501	33.4939	37.8	39.7867			28.3	30.2669	19.711	21.7039	34.5	36.4553	33.1	34.5202
31.502	33.4949	39.1	41.1008			28.56	30.5529	19.916	21.9089	36.3	38.2439	33.8	35.1317
34.473	36.4659					28.7	30.7309	19.965	21.9579	37.6	39.5518	34.2	35.5349
37.481	39.4739					28.864	30.8569	20.061	22.0539	40.4	42.4013	34.7	36.0374
38.014	40.0069					28.9	30.8859	20.144	22.1369			35.6	37.0103
						29.179	31.1719	20.314	22.3069			36.3	37.6839
						29.3	31.2989	20.479	22.4719
						29.637	31.6299	20.525	22.5179
						29.8	31.8139	20.647	22.6399
						29.887	31.8799	20.683	22.6759
						29.9	31.8639	20.722	22.7149
						30	32.0059	20.76	22.7529
						30.3	32.3289	20.764	22.7569
						30.684	32.6769	20.785	22.7779
						30.82	32.8129	20.819	22.8119
						30.904	32.8969	20.841	22.8339
						31.017	33.0099	20.848	22.8409
						31.091	33.0839	21.036	23.0289
						31.445	33.4379	21.07	23.0629
						31.7	33.7209	21.072	23.0649
						31.826	33.8189	21.1	23.0429
						31.993	33.9859	21.199	23.1919
						32.768	34.7609	21.266	23.2589
						32.803	34.7959	21.389	23.3819
						33.045	35.0379	21.392	23.3849
						33.063	35.0559	21.4	23.3759
						33.152	35.1449	21.498	23.4909
						33.179	35.1719	21.53	23.5229
						33.2	35.2189	21.54	23.5329
						33.249	35.2419	21.59	23.5829
						33.327	35.3199	21.685	23.6779
						33.446	35.4389	21.7	23.6589
						33.638	35.6309	21.704	23.6969
						33.9	35.9229	21.743	23.7359
						34.117	36.1099	21.8	23.8119
						34.2	36.1719	21.891	23.8839
						34.2	36.2419	21.95	23.9429
						34.475	36.4679	21.973	23.9659
						35.3	37.3299	21.975	23.9679
						35.412	37.4049	22.048	24.0409
						35.415	37.4079	22.051	24.0439
						35.6	37.6229	22.115	24.1079
						35.6	37.6059	22.139	24.1319
						35.746	37.7389	22.142	24.1349
						36.3	38.2819	22.155	24.1479
						36.9	38.8449	22.16	24.1529
						37.097	39.0899	22.182	24.1749
						37.139	39.1319	22.194	24.1869
						37.436	39.4289	22.211	24.2039
						37.5	39.4929	22.377	24.3699
						37.9	39.9319	22.419	24.4119
						37.915	39.9079	22.446	24.4389
						38	39.9839	22.477	24.4699
						38.1	40.0969	22.592	24.5849
								22.617	24.6099
								22.645	24.6379
								22.673	24.6659
								22.691	24.6839
								22.714	24.7069
								22.72	24.7129
								22.779	24.7719
								22.894	24.8869
								22.947	24.9399
								22.96	24.9529
								22.961	24.9539
								22.997	24.9899
								23.146	25.1389
								23.173	25.1659
								23.208	25.2009
								23.211	25.2039
								23.218	25.2109
								23.321	25.3139
								23.477	25.4699
								23.579	25.5719
								23.638	25.6309
								23.647	25.6399
								23.687	25.6799
								23.708	25.7009
								23.746	25.7389
								23.752	25.7449
								23.777	25.7699
								23.8	25.7949
								23.81	25.8029
								23.82	25.8129
								23.898	25.8909
								23.91	25.9029
								23.973	25.9659
								23.993	25.9859
								23.997	25.9899
								24.004	25.9969
								24.034	26.0269
								24.06	26.0529
								24.293	26.2859
								24.318	26.3109
								24.397	26.3899
								24.432	26.4249
								24.443	26.4359
								24.483	26.4759
								24.486	26.4789
								24.514	26.5069
								24.594	26.5869
								24.621	26.6139
								24.625	26.6179
								24.708	26.7009
								24.716	26.7089
								24.79	26.7829
								24.815	26.8079
								24.831	26.8239
								24.844	26.8369
								24.913	26.9059
								25.008	27.0009
								25.066	27.0589
								25.122	27.1149
								25.136	27.1289
								25.172	27.1649
								25.19	27.1829
								25.213	27.2059
								25.307	27.2999
								25.315	27.3079
								25.371	27.3639
								25.465	27.4579
								25.478	27.4709
								25.536	27.5289
								25.6	27.5609
								25.604	27.5969
								25.613	27.6059
								25.643	27.6359
								25.663	27.6559
								25.672	27.6649
								25.732	27.7249
								25.756	27.7489
								25.769	27.7619
								25.78	27.7729
								25.857	27.8499
								25.887	27.8799
								25.897	27.8899
								25.953	27.9459
								25.98	27.9729
								25.991	27.9839
								25.996	27.9889
								25.998	27.9909
								26.038	28.0309
								26.145	28.1379
								26.17	28.1629
								26.207	28.1999
								26.209	28.2019
								26.271	28.2639
								26.282	28.2749
								26.3	28.2569
								26.316	28.3089
								26.351	28.3439
								26.4	28.3899
								26.4	28.4009
								26.473	28.4659
								26.636	28.6289
								26.665	28.6579
								26.7	28.7189
								26.706	28.6989
								26.739	28.7319
								26.75	28.7429
								26.843	28.8359
								26.972	28.9649
								27.004	28.9969
								27.044	29.0369
								27.097	29.0899
								27.157	29.1499
								27.16	29.1529
								27.175	29.1679
								27.2	29.1879
								27.367	29.3599
								27.383	29.3759
								27.46	29.4529
								27.5	29.4679
								27.552	29.5449
								27.601	29.5939
								27.603	29.5959
								27.617	29.6099
								27.636	29.6289
								27.711	29.7039
								27.747	29.7399
								27.795	29.7879
								27.829	29.8219
								27.867	29.8599
								27.91	29.9029
								27.974	29.9669
								27.99	29.9829
								28.042	30.0349
								28.098	30.0909
								28.121	30.1139
								28.262	30.2549
								28.292	30.2849
								28.317	30.3099
								28.324	30.3169
								28.346	30.3389
								28.492	30.4849
								28.5	30.4539
								28.52	30.5129
								28.52	30.5129
								28.559	30.5519
								28.56	30.5529
								28.605	30.5979
								28.68	30.6729
								28.705	30.6979
								28.804	30.7969
								28.893	30.8859
								28.974	30.9669
								28.981	30.9739
								29.046	31.0389
								29.063	31.0559
								29.083	31.0759
								29.117	31.1099
								29.2	31.2209
								29.271	31.2639
								29.326	31.3189
								29.432	31.4249
								29.454	31.4469
								29.5	31.4479
								29.526	31.5189
								29.53	31.5229
								29.567	31.5599
								29.59	31.5829
								29.62	31.6129
								29.663	31.6559
								29.708	31.7009
								29.752	31.7449
								29.755	31.7479
								29.785	31.7779
								29.8	31.7949
								29.819	31.8119
								29.83	31.8229
								29.874	31.8669
								29.945	31.9379
								30.028	32.0209
								30.074	32.0669
								30.09	32.0829
								30.117	32.1099
								30.154	32.1469
								30.181	32.1739
								30.233	32.2259
								30.244	32.2369
								30.269	32.2619
								30.3	32.2749
								30.356	32.3489
								30.404	32.3969
								30.543	32.5359
								30.581	32.5739
								30.647	32.6399
								30.695	32.6879
								30.702	32.6949
								30.8	32.8209
								30.875	32.8679
								30.895	32.8879
								30.901	32.8939
								31	32.9999
								31.003	32.9959
								31.014	33.0069
								31.1	33.0429
								31.143	33.1359
								31.161	33.1539
								31.27	33.2629
								31.341	33.3339
								31.379	33.3719
								31.395	33.3879
								31.518	33.5109
								31.539	33.5319
								31.61	33.6029
								31.716	33.7089
								31.723	33.7159
								31.798	33.7909
								32	34.0219
								32.183	34.1759
								32.3	34.3259
								32.317	34.3099
								32.354	34.3469
								32.377	34.3699
								32.384	34.3769
								32.424	34.4169
								32.437	34.4299
								32.459	34.4519
								32.513	34.5059
								32.597	34.5899
								32.766	34.7589
								32.901	34.8939
								33	34.9739
								33.277	35.2699
								33.3	35.2509
								33.5	35.4499
								33.615	35.6079
								33.718	35.7109
								33.952	35.9449
								33.963	35.9559
								33.996	35.9889
								34.043	36.0359
								34.048	36.0409
								34.085	36.0779
								34.1	36.1039
								34.135	36.1279
								34.212	36.2049
								34.265	36.2579
								34.385	36.3779
								34.394	36.3869
								34.455	36.4479
								34.482	36.4749
								34.5	36.5339
								34.584	36.5769
								34.683	36.6759
								34.692	36.6849
								34.707	36.6999
								34.8	36.8159
								34.881	36.8739
								35.004	36.9969
								35.05	37.0429
								35.165	37.1579
								35.191	37.1839
								35.347	37.3399
								35.36	37.3529
								35.544	37.5369
								35.567	37.5599
								35.613	37.6059
								35.719	37.7119
								35.759	37.7519
								35.883	37.8759
								35.915	37.9079
								36	37.9499
								36.1	38.0949
								36.122	38.1149
								36.25	38.2429
								36.3	38.2949
								36.437	38.4299
								36.52	38.5129
								36.589	38.5819
								36.659	38.6519
								36.717	38.7099
								36.8	38.7909
								36.838	38.8309
								36.882	38.8749
								36.929	38.9219
								36.992	38.9849
								37.495	39.4879
								37.592	39.5849
								37.652	39.6449
								37.653	39.6459
								37.656	39.6489
								37.704	39.6969
								37.714	39.7069
								37.9	39.8489
								37.971	39.9639
								38.209	40.2019
								38.363	40.3559
								38.4	40.3719
								38.548	40.5409
								38.598	40.5909
								38.623	40.6159
								38.644	40.6369
								39.132	41.1249
								39.5	41.5079
								39.5	41.4739
								39.671	41.6639
